# Increase of *Clostridioides difficile* PCR ribotype 002 infection coincides with decreased disease severity in hospitalized patients in the Netherlands

**DOI:** 10.1101/2024.11.11.24316883

**Authors:** A Baktash, C Harmanus, J Goeman, W Brennan, M Cormican, J Corver, EJ Kuijper, WK Smits

## Abstract

*Clostridioides difficile* PCR ribotype (RT) 002 is the second most prevalent RT in the Netherlands. In 2019, an increase in *C. difficile* infections (CDI) due to a clonal RT002 strains was reported in Ireland. In retrospect, a significant increase in the proportion of CDI due to RT002 was detected in the Netherlands between May 2017-May 2018 (11.9% of 683 cases vs 6.5% of 865 in the previous year). Our aim was to analyze and characterize CDI due to RT002 over time and to assess whether RT002 isolates in the Netherlands were related to the Irish RT002 isolates.

Over the period May 2009-April 2021, Dutch patients with CDI due to RT002 showed less severe CDI (22%) in comparison with hypervirulent RTs (RT027; 29% and RT078; 25%), similar to grouped data from other non-hypervirulent ribotypes (21%). However, RT002-associated CDI prior to the increased proportion (2009-2017) showed CDI severity similar to CDI associated with hypervirulent types, whereas this was no longer the case after the increase (2017-2021). Using core genome MLST, Dutch isolates were found not to be related to the Irish outbreak strain. Several Dutch strains clustered together without an evident epidemiological link, suggesting recent emergence.

**Importance:** *Clostridioides difficile* is a significant cause of hospital-associated infections, making it relevant to understand the emergence and spread of different ribotypes. This study highlights a rise in cases of PCR ribotype 002 (RT002) in the Netherlands, suggesting changes in its prevalence. Despite the increase in RT002 infections, the severity of disease appears to have decreased and is lower compared to more virulent ribotypes. Further research is needed to understand the factors driving this change. Additionally, this study underscores some limitations of core genome multi-locus sequence typing (cgMLST). cgMLST is valuable for identifying genetic relationships, however it cannot always distinguish between widespread recently emerged strains and local transmission chains, making it challenging to determine the exact sources of infection. Continued surveillance and genetic characterization of *C. difficile* are essential to better understand these trends and improve control measures.
