## Supplementary material for "Increase of *Clostridioides difficile* PCR ribotype 002 infection coincides with decreased disease severity in hospitalized patients in the Netherlands": Table1_Table2 07112024.xlsx

### Sheet: Table 1
Table 1: Comparison of clinical characteristics of patients with RT002 with other RTs (2009-2021)
	RT002 (N=611)	Others (N=4145)	RT027 (N=125)	RT078/126 (N=960)	RT014/020/295 (N=1396)	RT001 (N=843)
Age	67.48 (65.97-69.06)	66.11 (65.56-66.72)	70.26 (67.46-73.07)	69.16 (68.04-70.28)	66.57 (65.59-67.55)	70.77 (69.62-71.92)* p<0.001
Men	298/611 (48.77)	2039/4145 (49.19)	67/125 (53.60)	482/960 (50.21)	670/1396 (47.99)	408/843 (48.40)
Severe CDI	128/584 (21.92)	850/3908 ( 21.75)	32/111 (28.83)	242/910 (26.59)* p=0.041	256/1322 (19.36)	134/789 (16.98)* p=0.021
dehydration and/or hypoalbinunaemia	64/543 (11.79)	395/3562 (11.09)	16/109 (14.68)	125/855 (14.62)	118/1212 (9.74)	52/757 (6.87)* p=0.002
Bloody diarrhoea	26/584 (4.45)	208/3908 (5.32)	6/111 (5.41)	36/910 (3.96)	55/1322 (4.16)	35/789 (4.44)
Pseudomembraneous colitis	26/584 (4.45)	147/3908 (3.76)	7/111 (6.31)	50/910 (5.49)	40/1322 (3.03)	24/789 (3.04)
Fever and leucocytosis	48/584 (8.22)	283/3903 (7.25)	11/111 (9.91)	100/908 (11.01)	94/1321 (7.12)	47/789 (5.96)
Complicated course	76/540 (14.07)	442/3544 (12.47)	22/100 (22.00)* p=0.043	123/811 (15.17)	115/1201 (9.58)* p=0.005	110/697 (15.78)
Overall mortality	70/540 (12.96)	392/3544 (11.06)	19/100 (19.00)	116/811 (14.30)	102/1201 (8.49)* p=0.004	101/697 (14.49)
CDI mortality	18/540 (3.33)	88/3544 (2.48)	5/100 (5.00)	30/811 (3.70)	22/1201 (1.83)	30/697 (4.30)
Community onset	259/611 (42.39)	1676/4145 (40.43)	35/125 (31.82)* p=0.003	369/960 (38.44)	546/1396 (39.11)	221/843 (26.21)* p=<0.001
CDI last 8 weeks	102/414 (24.64)	659/2680 (24.59)	15/66 (22.73)	170/613 (27.73)	240/908 (26.43)	137/565 (24.25)
Antibiotic use	343/539 (63.64)	2432/3594 (67.67)	82/105 (78.10)* p=0.004	602/842 (71.50)* p=0.002	837/1233 (67.88)	563/733 (76.81)* p=<0.001/
* significant difference by Chi-square- or Fisher-exact test when sample size was <5

### Sheet: Table 2
Table 2: Comparison of clinical characteristics of patients between two groups of RT001, RT002, RT014/020/295, RT027 and RT078/126
	RT002 09-17 (N=348)	RT002 17-21 (N=263)	RT001 09-17 (N=666)	RT001 17-21 (N=177)	RT014/020/295 09-17 (N=882)	RT014/020/295 17-21 (N=514)	RT027 09-17 (N=111)	RT027 17-21 (N=14)	RT078/126 09-17 (N=700)	RT078/126 17-21 (N=260)
Age	67.10 (65.11-69.20)	67.98 (65.61-70.36)	72.41 (71.21-73.62) p<0,001	64.60 (61.67-67.52)* p <0.001	66.88 (65.91-68.01)	66.040 (64.40-67.67)	69.78 (66.84-72.73)	74.06 (64.02-84.10)	68.48 (67.12-69.36)	69.27 (67.72-72.11)
Men	155/348 (44.54)	143/263 (54.37)* p=0.018	323/666 (48.50)	85/177 (48.02)	408/882 (46.26)	262/514 (50.97)	59/111 (53.15)	8/14 (57.14)	349/700 (49.86)	133/260 (51.15)
Severe CDI	88/325 (27.08)	40/259 (15.44)* p <0.001	98/614 (15.96)	36/175 (20.57)	169/823 (20.53)	87/499 (17.44)	29/98 (29.59)	3/13 (23.08)	178/654 (27.22)	64/256 (25.00)
dehydration and/or hypoalbinunaemia	54/325 (16.62)	10/218 (4.59)* p<0.001	40/614 (6.51)	12/143 (8.39)	89/822 (10.83)	29/390 (7.44)	13/98 (13.27)	3/11 (27.27)	96/652 (14.72)	29/203 (14.29)
Bloody diarrhoea	16/325 (4.92)	10/259 (3.86)	23/614 (3.75)	12/175 (6.86)	31/823 (3.77)	24/499 (4.81)	6/98 (6.12)	0/13 (0.00)	23/654 (3.52)	13/256 (5.08)
Pseudomembraneous colitis	16/325 (4.92)	10/259 (3.86)	21/614 (3.42)	3/175 (1.71)	25/823 (3.04)	15/499 (3.01)	5/98 (5.10)	2/13 (15.38)	40/654 (6.12)	10/256 (3.91)
Fever and leucocytosis	31/325 (9.54)	17/259 (6.56)	34/614 (5.54)	13/175 (7.43)	56/822 (6.81)	38/499 (7.62)	8/98 (8.16)	3/13 (23.08)	71/652 (10.89)	29/256 (11.33)
Complicated course	48/290 (16.55)	28/250 (11.20)	91/536 (16.98)	19/161 (11.80)	71/735 (9.66)	44/466 (9.44)	21/91 (23.08)	1/9 (11.11)	102/572 (17.83)	21/239 (8.79)* p=0.001
Overall mortality	44/290 (15.17)	26/250 (10.40)	82/536 (15.30)	19/161 (11.80)	63/735 (8.57)	39/466 (8.37)	18/91 (19.78)	1/9 (11.11)	96/572 (16.78)	20/239 (8.37)* p=0.002
CDI mortality	13/290 (4.48)	5 /250 (2.00)	25/536 (4.66)	5/161 (3.11)	16/735 (2.18)	6/466 (1.29)	4/91 (4.40)	1/9 (11.11)	28/572 (4.90)	2/239 (0.84)* p=0.007
Community onset	138/348 (39.66)	121/263 (46.01)	144/666 (21.62)	77/177 (43.50)* p<0.001	320/882 (36.28)	226/514 (43.97)* p=0.005	30/111 (27.03)	5/14 (35.71)	260/700 (37.14)	109/260 (41.92)
CDI last 8 weeks	51/218 (23.39)	51/196 (26.02)	106/434 (24.42)	31/131 (23.66)	145/526 (27.57)	95/382 (24.87)	11/55 (20.00)	4/11 (36.36)	122/430 (28.37)	48/183 (26.23)
Antibiotic use	199/300 (66.33)	144/239 (60.25)	460/573 (80.28)	103/160 (64.38)* p<0.001	545/767 (71.06)	292/466 (62.66)* p=0.002	73/95 (76.84)	9/10 (90.00)	429/599 (71.62)	173/243 (71.19)
* significant difference by Chi-square- or Fisher-exact test when sample size was <5
