## Supplementary material for "Increase of *Clostridioides difficile* PCR ribotype 002 infection coincides with decreased disease severity in hospitalized patients in the Netherlands": TablesS1_S2_S3_S4.xlsx

### Sheet: Table S1
Table S1A: Comparison of clinical characteristics of patients with RT002 09-17 with other RTs 09-17
	RT002 (N=348)	Others (N=2739)	RT027 (N=111)	RT078/126 (N=700)	RT014/020/295 (N=882)	RT001 (N=666)
Age	67.10 (65.11-69.20)	66.00 (65.29-66.74)	69.78 (66.84-72.73)	68.48 (67.12-69.36)	66.88 (65.91-68.01)	72.41 (71.21-73.62)* p<0.001
Men	155/348 (44.54)	1361/2739 (49.69)	59/111 (53.15)	349/700 (49.86)	408/882 (46.26)	323/666 (48.50)
Severe CDI	88/325 (27.08)	595/2531 (23.51)	29/98 (29.59)	178/654 (27.22)	169/823 (20.53) * p=0.017	98/614 (15.96) * p<0.001
dehydration and/or hypoalbinunaemia	54/325 (16.62)	311/2526 (12.31)* p=0.029	13/98 (13.27)	96/652 (14.72)	89/822 (10.83) * p=0.007	40/614 (6.51)* p<0.001
Bloody diarrhoea	16/325 (4.92)	143/2531 (5.65)	6/98 (6.12)	23/654 (3.52)	31/823 (3.77)	23/614 (3.75)
Pseudomembraneous colitis	16/325 (4.92)	105/2531 (4.15)	5/98 (5.10)	40/654 (6.12)	25/823 (3.04)	21/614 (3.42)
Fever and leukocytosis	31/325 (9.54)	186/2526 (7.36)	8/98 (8.16)	71 /652(10.89)	56/822 (6.81)	34/614 (5.54)* p=0.022
Complicated course	48/290 (16.55)	296/2276 (13.01)	21/91 (23.08)	102/572 (17.83)	71/735 (9.66) * p=0.002	91/536 (16.98)
Overall mortality	44/290 (15.17)	255/2276 (11.20)* p=0.047	18/91 (19.78)	96/572 (16.78)	63/735 (8.57) * p=0.002	82/536 (15.30)
CDI mortality	13/290 (4.48)	55/2276 (2.42)* p=0.039	4/91 (4.40)	28/572 (4.90)	16/735 (2.18) * p=0.045	25/536 (4.66)
Community onset	138/348 (42.86)	1052/2739 (38.41)	30/111 (27.03)* p=0.016	260/700 (37.14)	320/882 (36.28)	144/666 (21.62)* p<0.001
CDI last 8 weeks	51/218 (23.39)	407/1648 (24.70)	11/55 (20.0)	122/430 (28.37)	145/526 (27.57)	106/434 (24.42)
Antibiotic use	199/300 (66.33)	1607/2335 (68.82)	73/95 (76.84)	429/599 (71.62)	545 /767 (71.06)	460/573 (80.28)* p<0.001
* significant difference by Chi-square- or Fisher-exact test when sample size was <5
Table S1B: Comparison of clinical characteristics of patients with RT002 17-21 with other RTs 17-21
	RT002 (N=263)	Others (N=1406)	RT027 (N=14)	RT078/126 (N=260)	RT014/020/295 (N=514)	RT001 (N=177)
Age	67.98 (65.61-70.36)	66.34 (65.41-67.35)	74.06 (64.02-84.10)	69.27 (67.72-72.11)	66.040 (64.40-67.67)	64.59 (61.67-67.52)
Men	143/263 (54.37)	678/1406 (48.22)	8/14 (57.14)	133/260 (51.15)	262/514 (50.97)	85/177 (48.02)
Severe CDI	40/259 (15.44)	255/1377 (18.52)	3/13 (23.08)	64/256 (25.00)* p=0.006	87/499 (17.44)	36/175 (20.57)
dehydration and/or hypoalbinunaemia	10/218 (4.59)	84/1036 (8.11)	3/11 (27.27)* p=0.018	29/203 (14.29)* p<0.001	29/390 (7.44)	12/143 (8.39)
Bloody diarrhoea	10/259 (3.86)	65/1377 (4.72)	0/13 (0.00)	13/256 (5.08)	24/499 (4.81)	12/175 (6.86)
Pseudomembraneous colitis	10/259 (3.86)	42/1377 (3.05)	2/13 (15.38) p=0.106	10/256 (3.91)	15/499 (3.01)	3/175 (1.71)
Fever and leucocytosis	17/259 (6.56)	97/1377 (7.04)	3/13 (23.08) p=0.06	29/256 (11.33)	38/499 (7.62)	13/175 (7.43)
Complicated course	28/250 (11.20)	146/1268 (11.51)	1/9 (11.11)	21/239 (8.79)* p=0.001	44/466 (9.44)	19/161 (11.80)
Overall mortality	26/250 (10.40)	137/1268 (10.80)	1/9 (11.11)	20/239 (8.37)* p=0.002	39/466 (8.37)	19/161 (11.80)
CDI mortality	5/250 (2.00)	33/1268 (2.60)	1/9 (11.11)	2/239 (0.84)* p=0.007	6/466 (1.29)	5/161 (3.11)
Community onset	121/263 (46.01)	624/1406 (44.38)	5/14 (35.71)	109/260 (41.92)	226/514 (43.97)	77/177 (43.50)
CDI last 8 weeks	51/196 (26.02)	252/1032 (24.42)	4/11 (36.36)	48/183 (26.23)	95/382 (24.87)	31/131 (23.66)
Antibiotic use	144/239 (60.25)	825/1259 (65.53)	9/10 (90.0)	173/243 (71.19)* p=0.01	292/466 (62.66)	103/160 (64.38)
* significant difference by Chi-square- or Fisher-exact test when sample size was <5

### Sheet: Table S2
Table S2A: Comparison of clinical characteristics of patients with RT001 09-17 with other RTs 09-17
	RT001 (N=666)	Others (N=2739)	RT027 (N=111)	RT078/126 (N=700)	RT014/020/295 (N=882)	RT002 (N=348)
Age	72.41 (71.21-73.62)	66.00 (65.29-66.74)* p<0.001	69.78 (66.84-72.73)	68.48 (67.12-69.36)* p<0.001	66.88 (65.91-68.01)* p<0.001	67.10 (65.11-69.20)* p<0.001
Men	323/666 (48.50)	1361/2739 (50.23)	59/111 (53.15)	349/700 (49.86)	408/882 (46.26)	155/348 (44.54)
Severe CDI	98/614 (15.96)	595/2531 (23.51)* p<0.001	29/98 (29.59)* p=0.001	178/654 (27.22)* p<0.001	169/823 (20.53)* p=0.027	88/325 (27.08)* p<0.001
dehydration and/or hypoalbinunaemia	40/614 (6.51)	311/2526 (12.31)* p<0.001	13/98 (13.27)* p=0.018	96/652 (14.72)* p<0.001	89/822 (10.83) * p=0.005	54/325 (16.62)* p<0.001
Bloody diarrhoea	23/614 (3.75)	143/2526 (5.66)	6/98 (6.12)	23/654 (3.52)	31/823 (3.77)	16/325 (4.92)
Pseudomembraneous colitis	21/614 (3.42)	105/2531 (4.15)	5/98 (5.10)	40/654 (6.12)* p=0.025	25/823 (3.04)	16/325 (4.92)
Fever and leucocytosis	34/614 (5.54)	186/2526 (7.36)	8/98 (8.16)	71/652 (10.89)* p<0.001	56/822 (6.81)	31/325 (9.54)* p=0.022
Complicated course	91/536 (16.98)	296/2276 (13.01)* p=0.016	21/91 (23.08)	102/572 (17.83)	71/735 (9.66) * p<0.001	48/290 (16.55)
Overall mortality	82/536 (15.30)	255/2276 (11.20)* p=0.009	18/91 (19.78)	96/572 (16.78)	63/735 (8.57) * p<0.001	44/290 (15.17)
CDI mortality	25/536 (4.66)	55/2276 (2.42)* p=0.005	4/91 (4.40)	28/572 (4.90)	16/735 (2.18) * p 0.013	13/290 (4.48)
Community onset	144/666 (21.62)	1052/2739 (38.41)* p<0.001	30/111 (27.03)	260/700 (37.14)* p<0.001	320/882 (36.28) * p<0.001	138/348 (39.66)* p<0.001
CDI last 8 weeks	106/434 (24.42)	407/1648 (24.70)	11/55 (20.0)	122/430 (28.37)	145/526 (27.57)	51/218 (23.39)
Antibiotic use	460/573 (80.28)	1607/2335 (68.82)* p<0.001	73/95 (76.84)	429/599 (71.62)* p<0.001	545/767 (71.06) * p<0.001	199/300 (66.33)* p<0.001
* significant difference by Chi-square- or Fisher-exact test when sample size was <5
Table S2B: Comparison of clinical characteristics of patients with RT001 17-21 with other RTs 17-21
	RT001 (N=177)	Others (N=1406)	RT027 (N=14)	RT078/126 (N=260)	RT014/020/295 (N=514)	RT002 (N=263)
Age	64.59 (61.67-67.52)	66.38 (65.41-67.35)	74.06 (64.02-84.10)	69.27 (67.72-72.11)	66.039 (64.40-67.67)	67.98 (65.61-70.36)
Men	85/177 (48.02)	678/1406 (48.22)	8/14 (57.14)	133/260 (51.15)	262/514 (50.97)	143/263 (54.37)
Severe CDI	36/175 (20.57)	255/1377 (18.52)	3/13 (23.08)	64/256 (25.00)	87/499 (17.43)	40/259 (15.44)
dehydration and/or hypoalbinunaemia	12/143 (8.39)	84/1036 (8.11)	3/11 (27.27)	29/203 (14.29)	29/390 (7.44)	10/218 (4.59)
Bloody diarrhoea	12/175 (6.86)	65/1377 (4.72)	0/13 (0.00)	13/256 (5.08)	24/499 (4.81)	10/259 (3.86)
Pseudomembraneous colitis	3/175 (1.71)	42/1377 (3.05)	2/13 (15.38)* p=0.039	10/256 (3.91)	15/499 (3.01)	10/259 (3.86)
Fever and leucocytosis	13/175 (7.43)	97/1377 (7.04)	3/13 (23.08)	29/256 (11.33)	38/499 (7.62)	17/259 (6.56)
Complicated course	19/161 (11.80)	146/1268 (11.51)	1/9 (11.11)	21/239 (8.79)	44/466 (9.44)	28/250 (11.20)
Overall mortality	19/161 (11.80)	137/1268 (10.80)	1/9 (11.11)	20/239 (8.37)	39/466 (8.37)	26/250 (10.40)
CDI mortality	5/161 (3.11)	33/1268 (2.60)	1/9 (11.11)	2/239 (0.84)	6/466 (1.29)	5/250 (2.00)
Community onset	77/177 (43.50)	624/1406 (44.38)	5/14 (35.71)	109/260 (41.92)	226/514 (43.97)	121/263 (46.01)
CDI last 8 weeks	31/131 (23.66)	252/1032 (24.42)	4/11 (36.36)	48/183 (26.23)	95/382 (24.87)	51/196 (26.02)
Antibiotic use	103/160 (64.38)	825/1259 (65.53)	9/10 (90.0)	173/243 (71.19)	292/466 (62.66)	144/239 (60.25)
* significant difference by Chi-square- or Fisher-exact test when sample size was <5

### Sheet: Table S3
Table S3A: Comparison of clinical characteristics of patients with RT014/020/295 09-17 with other RTs 09-17
	RT014/020/295 (N=882)	Others (N=2739)	RT027 (N=111)	RT078/126 (N=700)	RT001 (N=666)	RT002 (N=348)
Age	66.88 (65.91-68.01)	66.00 (65.29-66.74)	69.78 (66.84-72.73)	68.48 (67.12-69.36)	72.41 (71.21-73.62)* p<0.001	67.10 (65.11-69.20)
Men	408/882 (46.26)	1361/2739 (49.69)	59/111 (53.15)	349/700 (49.86)	323/666 (48.50)	155/348 (44.54)
Severe CDI	169/823 (20.53)	595/2531 (23.51)	29/98 (29.59) * p=0.039	178/654 (27.22) *p=0.003	98/614 (15.96)* p=0.027	88/325 (27.08)* p=0.017
dehydration and/or hypoalbinunaemia	89/822 (10.83)	311/2526 (12.31)	13/98 (13.27)	96/652 (14.72) * p=0.025	40/614 (6.51)* p=0.005	54/325 (16.62)* p=0.007
Bloody diarrhoea	31/823 (3.77)	143/2531 (5.65)* p=0.034	6/98 (6.12)	23/654 (3.52)	23/614 (3.75)	16/325 (4.92)
Pseudomembraneous colitis	25/823 (3.04)	105/2531(4.15)	5/98 (5.10)	40/654 (6.12) * p=0.004	21/614 (3.42)	16/325 (4.92)
Fever and leucocytosis	56/822 (6.81)	186/2526 (7.36)	8/98 (8.16)	71/652 (10.89) * p=0.006	34/614 (5.54)	31/325 (9.54)
Complicated course	71/735 (9.66)	296/2276 (13.01) * p=0.016	21/91 (23.08) * p<0.001	102/572 (17.83) * p<0.001	91/536 (16.98)* p< 0.001	48/290 (16.55)* p=0.002
Overall mortality	63/735 (8.57)	255/2276 (11.20) *p=0.043	18/91 (19.78)* p<0.001	96/572 (16.78) * p<0.001	82/536 (15.30)* p<0.001	44/290 (15.17)* p=0.002
CDI mortality	16/735 (2.18)	55/2276 (2.42)	4/91 (4.40)	28/572 (4.90) * p=0.007	25/536 (4.66)* p=0.013	13/290 (4.48)* p=0.045
Community onset	320/882 (36.28)	1052/2739 (38.41)	30/111 (27.03)	260/700 (37.14)	144/666 (21.62)* p<0.001	138/348 (39.66)
CDI last 8 weeks	145/526 (27.57)	407/1648 (24.70)	11/55 (20.0)	122/430 (28.37)	106/434 (24.42)	51/218 (23.39)
Antibiotic use	545/767 (71.06)	1607/2335 (68.82)	73/95 (76.84)	429/599 (71.62)	460/573 (80.28)* p<0.001	199/300 (66.33)
* significant difference by Chi-square- or Fisher-exact test when sample size was <5
Table S3B: Comparison of clinical characteristics of patients with RT014/020/295 17-21 with other RTs 17-21
	RT014/020/295 (N=514)	Others (N=1406)	RT027 (N=14)	RT078/126 (N=260)	RT001 (N=177)	RT002 (N=263)
Age	66.039 (64.40-67.67)	66.34 (65.41-67.35)	74.06 (64.02-84.10)	69.27 (67.72-72.11)* p=0.019	64.59 (61.67-67.52)	67.98 (65.61-70.36)
Men	262/514 (50.97)	678/1406 (48.22)	8/14 (57.14)	133/260 (51.15)	85/177 (48.02)	143/263 (54.37)
Severe CDI	87/499 (17.43)	255/1377 (18.52)	3/13 (23.08)	64/256 (25.00)* p=0.014	36/175 (20.57)	40/259 (15.44)
dehydration and/or hypoalbinunaemia	29/390 (7.44)	84/1036 (8.11)	3/11 (27.27)* p=0.049	29/203 (14.29)* p=0.008	12/143 (8.39)	10/218 (4.59)
Bloody diarrhoea	24/499 (4.81)	65/1377 (4.72)	0/13 (0.00)	13/256 (5.08)	12/175 (6.86)	10/259 (3.86)
Pseudomembraneous colitis	15/499 (3.01)	42/1377 (3.05)	2/13 (15.38)	10/256 (3.91)	3/175 (1.71)	10/259 (3.86)
Fever and leucocytosis	38/499 (7.62)	97/1377 (7.04)	3/13 (23.08)	29/256 (11.33)	13/175 (7.43)	17/259 (6.56)
Complicated course	44/466 (9.44)	146/1268 (11.51)	1/9 (11.11)	21/239 (8.79)	19/161 (11.80)	28/250 (11.20)
Overall mortality	39/466 (8.37)	137/1268 (10.80)	1/9 (11.11)	20/239 (8.37)	19/161 (11.80)	26/250 (10.40)
CDI mortality	6/466 (1.29)	33/1268 (2.60)	1/9 (11.11)	2/239 (0.84)	5/161 (3.11)	5/250 (2.00)
Community onset	226/514 (43.97)	624/1406 (44.38)	5/14 (35.71)	109/260 (41.92)	77/177 (43.50)	121/263 (46.01)
CDI last 8 weeks	95/382 (24.87)	252/1032 (24.42)	4/11 (36.36)	48/183 (26.23)	31/131 (23.66)	51/196 (26.02)
Antibiotic use	292/466 (62.66)	825/1259 (65.53)	9/10 (90.0)	173/243 (71.19)* p=0.023	103/160 (64.38)	144/239 (60.25)
* significant difference by Chi-square- or Fisher-exact test when sample size was <5

### Sheet: Table S4
Table S4A: Comparison of clinical characteristics of patients with RT078/126 09-17 with other RTs 09-17
	RT078/126 (N=700)	Others (N=2739)	RT027 (N=111)	RT014/020/295 (N=882)	RT001 (N=666)	RT002 (N=348)
Age	68.48 (67.12-69.36)	66.00 (65.29-66.74)* p=0.002	69.78 (66.84-72.73)	66.88 (65.91-68.01)	72.41 (71.21-73.62)	67.10 (65.11-69.20)
Men	349/700 (49.86)	1361/2739 (49.69)	59/111 (53.15)	408/882 (46.26)	323/666 (48.50)	155/348 (44.54)
Severe CDI	178/654 (27.22)	595/2531 (23.51) * p=0.049	29/98 (29.59)	169/823 (20.53)* p=0.003	98/614 (15.96)* p<0.001	88/325 (27.08)
dehydration and/or hypoalbinunaemia	96/652 (14.72)	311/2526 (12.31)	13/98 (13.27)	89/822 (10.83) * p=0.025	40/614 (6.51)* p<0.001	54/325 (16.62)
Bloody diarrhoea	23/654 (3.52)	143/2531 (5.65)* p=0.029	6/98 (6.12)	31/823 (3.77)	23/614 (3.75)	16/325 (4.92)
Pseudomembraneous colitis	40/654 (6.12)	105/2531(4.15)* p=0.031	5/98 (5.10)	25/823 (3.04) * p=0,004	21/614 (3.42)* p=0.025	16/325 (4.92)
Fever and leucocytosis	71/652 (10.89)	186/2526 (7.36) *p=0.003	8/98 (8.16)	56/822 (6.81) * p=0,006	34/614 (5.54)* p<0.001	31/325 (9.54)
Complicated course	102/572 (17.83)	296/2276 (13.01)* p=0.003	21/91 (23.08)	71/735 (9.66) * p<0.001	91/536 (16.98)	48/290 (16.55)
Overall mortality	96/572 (16.78)	255/2276 (11.20)* p<0.001	18/91 (19.78)	63/735 (8.57) * p<0.001	82/536 (15.30)	44/290 (15.17)
CDI mortality	28/572 (4.90)	55/2276 (2.42)* p=0.002	4/91 (4.40)	16/735 (2.18) * p 0.008	25/536 (4.66)	13/290 (4.48)
Community onset	260/700 (37.14)	1052/2739 (38.41)	30/111 (27.03) * p=0.039	320/882 (36.28)	144/666 (21.62)* p<0.001	138/348 (39.66)
CDI last 8 weeks	122/430 (28.37)	407/1648 (24.70)	11/55 (20.0)	145/526 (27.57)	106/434 (24.42)	51/218 (23.39)
Antibiotic use	429/599 (71.62)	1607/2335 (68.82)	73/95 (76.84)	545/767 (71.06)	460/573 (80.28)* p <0.001	199/300 (66.33)
* significant difference by Chi-square- or Fisher-exact test when sample size was <5
Table S4B: Comparison of clinical characteristics of patients with RT078/126 17-21 with other RTs 17-21
	RT078/126 (N=260)	Others (N=1406)	RT027 (N=14)	RT014/020/295 (N=514)	RT001 (N=177)	RT002 (N=263)
Age	69.27 (67.72-72.11)	66.34 (65.41-67.35)* p=0.019	74.06 (64.02-84.10)	66.039 (64.40-67.67)	64.59 (61.67-67.52)* p=0.007	67.98 (65.61-70.36)
Men	133/260 (51.15)	678/1406 (48.22)	8/14 (57.14)	262/514 (50.97)	85/177 (48.02)	143/263 (54.37)
Severe CDI	64/256 (25.00)	255/1377 (18.52)* p=0.016	3/13 (23.08)	87/499 (17.43)* p=0.014	36/175 (20.57)	40/259 (15.44)* p=0.007
dehydration and/or hypoalbinunaemia	29/203 (14.29)	84/1036 (8.11)* p=0.005	3/11 (27.27)	29/390 (7.44)* p=0.008	12/143 (8.39)	10/218 (4.59)* p<0.001
Bloody diarrhoea	13/256 (5.08)	65/1377 (4.72)	0/13 (0.00)	24/499 (4.81)	12/175 (6.86)	10/259 (3.86)
Pseudomembraneous colitis	10/256 (3.91)	42/1377 (3.05)	2/13 (15.38)	15/499 (3.01)	3/175 (1.71)	10/259 (3.86)
Fever and leucocytosis	29/256 (11.33)	97/1377 (7.04)* p=0.018	3/13 (23.08)	38/499 (7.62)	13/175 (7.43)	17/259 (6.56)
Complicated course	21/239 (8.79)	146/1268 (11.51)	1/9 (11.11)	44/466 (9.44)	19/161 (11.80)	28/250 (11.20)
Overall mortality	20/239 (8.37)	137/1268 (10.80)	1/9 (11.11)	39/466 (8.37)	19/161 (11.80)	26/250 (10.40)
CDI mortality	2/239 (0.84)	33/1268 (2.60)	1/9 (11.11)	6/466 (1.29)	5/161 (3.11)	5/250 (2.00)
Community onset	109/260 (41.92)	624/1406 (44.38)	5/14 (35.71)	226/514 (43.97)	77/177 (43.50)	121/263 (46.01)
CDI last 8 weeks	48/183 (26.23)	252/1032 (24.42)	4/11 (36.36)	95/382 (24.87)	31/131 (23.66)	51/196 (26.02)
Antibiotic use	173/243 (71.19)	825/1259 (65.53)	9/10 (90.0)	292/466 (62.66)* p=0.023	103/160 (64.38)	144/239 (60.25)* p=0.011
* significant difference by Chi-square- or Fisher-exact test when sample size was <5
